# Clemastine fumarate accelerates accumulation of disability in progressive multiple sclerosis by enhancing pyroptosis

**DOI:** 10.1101/2024.04.09.24305506

**Authors:** Joanna Kocot, Peter Kosa, Shinji Ashida, Nicolette Pirjanian, Raphaela Goldbach-Mansky, Karin Peterson, Valentina Fossati, Steven M. Holland, Bibiana Bielekova

## Abstract

Multiple sclerosis (MS) is an immune-mediated demyelinating disease of the central nervous system (CNS). Clemastine fumarate, the over-the-counter antihistamine and muscarinic receptor blocker, has remyelinating potential in MS. A clemastine arm was added to an ongoing platform clinical trial TRAP-MS (NCT03109288) to identify a cerebrospinal fluid (CSF) remyelination signature and to collect safety data on clemastine in patients progressing independently of relapse activity (PIRA). The clemastine arm was stopped per protocol-defined criteria when 3/9 patients triggered individual safety stopping criteria (χ^2^ p=0.00015 compared to remaining TRAP-MS treatments). Clemastine treated patients had significantly higher treatment-induced disability progression slopes compared to remaining TRAP-MS participants (p=0.0075). Quantification of ∼7000 proteins in CSF samples collected before and after clemastine treatment showed significant increase in purinergic/ATP signaling and pyroptosis cell death. Mechanistic studies showed that clemastine with sub-lytic doses of extracellular ATP activates inflammasome and induces pyroptotic cell death in macrophages. Clemastine with ATP also caused pyroptosis of induced pluripotent stem cell-derived human oligodendrocytes. Antagonist of the purinergic channel P2RX7 that is strongly expressed in oligodendrocytes and myeloid cells, blocked these toxic effects of clemastine. Finally, re-analyses of published snRNAseq studies revealed increased P2RX7 expression and pyroptosis transcriptional signature in microglia and oligodendrocytes in MS brain, especially in chronic active lesions. CSF proteomic pyroptosis score was increased in untreated MS patients, was higher in patients with progressive than relapsing-remitting disease and correlated significantly with rates of MS progression. Thus, pyroptosis is likely first well-characterized mechanism of CNS injury underlying PIRA even outside of clemastine toxicity.

**One Sentence Summary:** Clemastine enhanced disability accumulation in patients progressing by non-lesional MS activity by potentiating intrathecal P2RX7 signaling and pyroptosis.
