## Supplementary material for "Clemastine fumarate accelerates accumulation of disability in progressive multiple sclerosis by enhancing pyroptosis": Table S3

### Sheet: Sheet1
Table S3: Selection of protein involved in Pyroptosis signaling and measured in CSF
Gene	somaid	global MS severity outcome correlation coefficient
IL1R1	IL1R1.2991.9.2	0.212
NGFR	NGFR.8374.5.3	-0.234
PRKACA	PRKACA.3466.8.2	0.095
PRKAR1B	PRKAR1B.12479.50.3	-0.189
RHOA	RHOA.9855.10.3	0.101
TLR4 LY96	TLR4.LY96.3647.49.4	-0.112
TNFRSF11B	TNFRSF11B.8304.50.3	0.278
TNFRSF1A	TNFRSF1A.2654.19.1	0.254
TNFRSF1B	TNFRSF1B.3152.57.1	0.38
TNFRSF1B	TNFRSF1B.8368.102.3	0.392
